# Parkinson’s disease and multiple system atrophy are gateways to *RFC1*-related disorders

**DOI:** 10.1101/2025.08.18.25332961

**Authors:** V Delforge, G Coarelli, E Mutez, A-S Rolland, A Wissocq, A Labudeck, C Marzys, N Boucetta, L Buée, D Blum, A-R Marques, F Demurger, J-P Azulay, A Lanore, PREDISTIM study group, C Tesson, S Lesage, A Brice, D Grabli, D Devos, A Durr, V Huin

**Author notes:** Corresponding authors: DELFORGE Violette, Address: Permanent address: Inserm UMRS1172, ‘Alzheimer & Tauopathies’, Biserte building, Place de Verdun, 59045 Lille Cedex, France., HUIN Vincent, Address: Permanent address: Inserm UMRS1172, ‘Alzheimer & Tauopathies’, Biserte building, Place de Verdun, 59045 Lille Cedex, France. These authors contributed equally to this work (D Grabli, D Devos, A Durr).

## Abstract

Biallelic pathogenic expansions of the *RFC1* gene are the genetic cause of cerebellar ataxia, neuropathy, and bilateral vestibular areflexia syndrome. Sensory neuropathy is the most common symptom, but the clinical impairments and gateways to *RFC1*-related diseases are extremely variable. We genotyped patients with parkinsonism to test the hypothesis that this condition is another such gateway.

We screened four cohorts of patients with parkinsonism (*n* = 2037) for pathogenic expansions in the *RFC1* gene. In patients bearing two pathogenic expansions, we excluded the possibility of other pathogenic variants by exome sequencing. We detected 10/2037 (0.5%) biallelic (AAGGG)_n_ *RFC1* expansions. The initial diagnosis was Parkinson’s disease in five patients, multiple system atrophy in three and atypical parkinsonism in two.

Phenotypes perfectly mimicking Parkinson’s disease and multiple system atrophy defined according to the international diagnostic criteria may serve as gateways to some *RFC1*-related disorders. These results could modify the diagnostic and management of these two diseases. The diagnosis and follow-up of patients with parkinsonism should include searches for typical features evocative of a *RFC1*-relative disease, such as sensory neuropathy or chronic cough. Nerve conduction studies should be conducted in patients with unexplained symptoms of neuropathic pain or sensory neuropathy. We also suggest that *RFC1* screening should be performed in patients with atypical parkinsonism or multiple system atrophy with a long survival.

Trial Registration Information: The PREDISTIM cohort is registered with ClinicalTrials.gov: NCT02360683

**Graphical abstract:** 

MSA = multiple system atrophy; PD = Parkinson’s disease; RFC1 = replication factor C subunit 1
