## Supplementary Table S1 for "Parkinson’s disease and multiple system atrophy are gateways to *RFC1*-related disorders"

### Sheet: Supplementary Table S1
	Study	Code Patient	Initial diagnosis (parkinsonism)	Demographic						Clincial features of Parkinson's disease													Imaging		Unusual features	Clinical impairments specific to CANVAS-spectrum	Comments
				Sex	Age at onset in years	Age at first walking aid in years	Age at last examination in years	Age at death in years	Cause of death	Akinesia Bradykinesia	Rigidity	Resting tremor	Asymetric Symetric	Levodopa-induced dyskinesias	Dopa-sensitive	UPDRS III On/Off	Marked on/off fluctuations end-dose wearing-off	Rapid progression of motor symptoms	Rapid progression of cognitive symptoms	Cognition impairment	Neurocognitive testing	Dysautonomia	Abnormal DaTSCAN	Brain MRI
	Our study	PREDISTIM cohort 050006109	PD	W	56-60	61-65	71-75	71-75	Fall	Y	Y	Y	Asymetric	Y	Y 67%	11.5/34.5 at age 66	Y	N	N	N	MoCA: 28/30 at 66-70	N	na	Normal	N	N	Classic form of PD, severe deterioration of dysarthria, swallowing disorders and major postural instability following DBS
	Our study	PREDISTIM cohort 060053109	PD	M	51-55	na	66-70	na	na	Y	Y	N	Asymetric	N	Y	9	Y	N	N	N	MoCA: 28/30 at 66-70	N	na	Normal	N	N	DBS at 61-65
	Our study	SPD cohort SPD-AIX-RIC-550-004	PD	W	46-50	na	61-65	66-70	na	Y	Y	Y	Asymetric	Y	Y	24/49	Y	N	N	N	na	Y	na	Normal	N	N	DBS at 56-60, dyarthria after DBS moderate orthostatic hypotension at 61-65
	Our study	PARK cohort PARK182	PD	M	46-50	NC	61-65	Alive	na	Y	Y	Y	Asymetric	Y at age 55	Y 35%	15/23 at age 57	Y	N	N	Y at age 52	Mattis: 135/144 at 46-50, MMSE: 26/30 at 51-55, MoCa: 23/30 at age 56-60	Y	Y at age 50	Normal at 46-50 Slight atrophia at age 58	N	Sensory neuropaty, cough, neuropathic pain	Erectile dysfunction and urinary imperiosis at 46-50, Generalized anxiety and impulsive control disorder with apomorphine hallucinations and behavioral disorders (Clozapine), duodopa pump at age 64
	Our study	PARK cohort PARK607	PD	M	56-60	66-70	71-75	71-75	Aspiration pneumonia	Y	Y	Y	Asymetric	Y	Y 71% and 37%	14/48, at 61-65 29/46, at age 67	Y	N	N	Y at age 65	MoCA: 23/30 at age 61-65	Y	na	Normal	N	Sensory neuropaty, neuropathic pain	Urinary incontinence and erectile dysfunction at 61-65 duodopa pump then orthostatic hypotension at 66-70, hallucinations (Clozapine) impulse control disorder, normal MIBG scintigraphy
	Ylikotila et al	P1	Early onset PD	M	46-50	na	71-75	71-75	COVID-19 pneumonia	na	Y	Y	na	Y	Y	na/68	Y	N (?)	N	Y PD-realted dementia at age 65	MMSE: 8/30	Y postural hypotension	na	Cerebral atrophy in parietal lobe and grade 1 hippocampal atrophy	N	N
	Ylikotila et al	P2	Early onset PD	F	36-40	na	61-65	na	na	Y ?	N	Y	Asymetric	Y at age 50	Y	na/13	Y at age 50	N (?)	N (?)	N	na	N	Y	No cerebellar atrophy	N	Vestibular impairment
	Ylikotila et al	P3	Early onset PD	F	46-50	na	66-70	na	na	Y	Y	N	na	Y	Y	na	N	N (?)	N (?)	N	MMSE: 29/30	N	Y	Medial temporal lobe atrophy	N	N
	Kytovuri et al	P1	PD	M	61-65	na	71-75	na	na	Y	Y	na	na	N	Y	16/31	na	N (?)	N (?)	Y at age 73	MMSE: 20/30	Y Orthostatic hypotension	na	Frontotemporal cortical atrophy	N	Saccadic hypermetria
	Kytovuri et al	P2	PD	M	56-60	na	66-70	na	na	na	na	Y	na	N	Y	22/31	na	N (?)	N (?)	Y	MMSE: 25/30	Y	na	Minime frontotemporal cortical atrophy	N	Sensory neuropaty, cough, vestibular impairment, neuropathic pain
	Kytovuri et al	P3	PD	F	51-55	na	61-65	na	na	na	na	Y	na	Y	Y	15/37	na	N (?)	N (?)	N	Normal	Y mild	na	Normal	N	Sensory neuropaty, neuropathic pain	DBS
	Alvarez Jerez et al	P1	PD	F	56-60	na	na	na	na	Y	Y	Y	na	na	Y ?	Total: 24	na	N (?)	N (?)	Y	MoCA: 23/30	na	N	na	Normal DAT imaging	na	Depression, consitpation, negative alpha synuclein seeding amplification assay
	Alvarez Jerez et al	P2	PD	F	61-65	na	na	na	na	Y	Y	Y	na	na	Y	na/18	na	N (?)	N (?)	N	MoCA: 29/30	na	na	na	N	na	Depression, negative alpha synuclein seeding amplification assay
	Alvarez Jerez et al	P3	PD	F	51-55	na	na	na	na	N	Y	Y	na	na	Y	na/14	na	N (?)	N (?)	N	MoCA: 29/30	na	Y	na	N	na	Hyposmia, ositive alpha synuclein seeding amplification assay
	Alvarez Jerez et al	P4	PD	na	76-80	na	na	na	na	na	na	na	na	na	Y ?	na/16	na	N (?)	N (?)	Y	MoCA: 25/30	na	na	na	Carrier of LRRK2 p.(G2019S)	na	Constipation
	Liu et al	P1	PD	M	41-45	na	51-55	na	na	Y	Y	Y	Asymetric	na	Y	na/56	na	N (?)	N (?)	Y	MMSE: 27/30 MoCA: 24/30	na	na	na	N	N
	Liu et al	P2	PD	M	31-35	na	46-50	na	na	Y	Y	Y	Asymetric	na	Y	13/na	Y	N (?)	N (?)	N	MMSE: 27/30 MoCA: 27/30	na	na	na	N	N	Olfactory loss, constipation, DBS at 46-50
	Supplementary Table S1. Comparison of the characteristics of our five RFC1 patients diagnosed with PD with those of published cases.
	Y: Yes; N: No; na: not available; NC: not concerned; M: Man; W: Woman; MoCA: Montreal Cognitive Assessment; MMSE: Mini Mental State Examination; DBS: deep brain stimulation; PD: Parkinson's disease; MSA-c: multiple system atrophy of the cerebellar type; CANVAS: cerebellar ataxia, neuropathy, and bilateral vestibular areflexia syndrome; UPDRS: Unified Parkinson Disease Rating Scale; DAT-scan: [123…
