## Supplementary Table S2 for "Parkinson’s disease and multiple system atrophy are gateways to *RFC1*-related disorders"

### Sheet: Supplementary Table S2
	Cohort	Code Patient	Initial diagnosis (parkinsonism)	Demographic						Parkinsonism features				Clincial features of MSA																Imaging		Clinical impairments specific to CANVAS-spectrum	Comments
				Sex	Age at onset in years	Age at first walking aid in years	Age at last examination in years	Age at death in years	Cause of death	Akinesia Bradykinesia	Rigidity	Resting tremor	Asymetric Symetric	Dopa-sensitive	Rapid progression of motor symptoms	Rapid progression of cognitive symptoms	Cognition impairment	Neurocognitive testing	Early bulbar dysfunction	Inspiratory respiratory dysfunction1	Severe autonomic failure	Anterocollis or limb contractures	Pyramidal syndrome	Dysautonomia	Oculomotor abnormalities	Lower motor neuron signs	Sleep disorders	Cerebellar ataxia	Hyperkinetic movements2	Abnormal DaTSCAN	Brain MRI
	Our study	AAD-SAL-ROB-769-007	probable MSA-c	M	41-45	51-55	56-60	61-65	na	Y	Y	Y	Symetric	N	Y	N	Y	na	Y Dysarthria, dysphagia	Y	Y	N	Y	Y	Saccadic pursuit Hypometria	N	Y RBD	Y	N	na	Cerebellar and brainstem atrophy	Neuropathic pain	Onset at 41-45 with urinairy dysfunction, ataxia at 46-50 Gastrostomy at age 58, tracheostomy at age 56
	Our study	SAL-LAU-399-139	probable MSA-c	F	51-55	na	56-60	61-65	na	Y	N	Y	Symetric	na	N	N	na	na	Y Dysphagia	na	Y	na	Y	Y	Saccadic pursuit Vertical ophthalmoplegia Slow saccades	N	na	Y	N	na	Cerebellar and brainstem atrophy	Sensory neuropathy at age 56-60	Optic atrophy
	Our study	SAL-MAR-399-358	probable MSA-c	M	41-45	na	61-65	66-70	na	Y	Y	N	Symetric	na	N	N	na	na	Y Dysphagia	na	Y	na	Y	Y	Saccadic pursuit Horizontal ophthalmoplegia Multidirectional nystagmus	Lower limbs fasciculations, muscle wasting	na	Y	N	na	Cerebellar and brainstem atrophy	Neuropathic pain
	Wan et al	II	possible MSA-c	M	56-60	56-60	61-65	na	na	N	N	N	na	na	na	na	Y	MMSE: 24/30	na	na	na	na	N	Y	na	na	Y RBD	Y	na	na	Diffuse atrophy of the brainstem and cerebellum, hot-cross bun sign	Vestibular impairment
	Wan et al	IV	probable MSA-p	F	56-60	na	61-65	na	na	Y	na	Y	na	N	na	na	Y	MMSE: 23/30	na	na	na	na	Y	Y	na	na	na	Y	na	na	Diffuse atrophy of the brainstem and cerebellum	Vestibular impairment	Constipation
	Wan et al	V	probable MSA-p	M	46-50	46-50	na	51-55	na	Y	na	Y	na	N	Y	na	na	na	na	na	na	na	N	Y	na	na	Y RBD	N	na	na	Normal	N	Constipation
	Sullivan et al	1	possible MSA	M	61-65	66-70	66-70	na	na	Parkinsonism			na	N	na	na	na	na	na	na	na	na	na	Y	na	na	na	Y	na	Y	Pontine and middle cerebellar peduncle atrophy, cerebellar and medulla atrophy	Sensory neuropathy
	Sullivan et al	2	possible MSA	F	61-65	na	66-70	na	na	Parkinsonism			na	N	Y	na	na	na	Y Dysarthria, dysphagia	na	na	na	na	Y	na	na	na	Y	na	na	Symmetrical diminution of lentiform nuclei with subtle hyperintensity along dorsolateral aspect of the putamen, hot-cross bun sign, pontine and cerebellar atrophy	Sensory neuropathy, Cough, vestibular impairment
	Sullivan et al	3	probable MSA	F	51-55	na	56-60	na	na	Parkinsonism			na	N	na	na	na	na	Y Dysarthria	na	na	Antecolis	na	Y	na	na	na	Y	na	na	Extensive atrophy of the superior and middle cerebellar peduncles, cerebellum and pons	Vestibular impairment
	Supplementary Table S2. Comparison of the characteristics of our three MSA patients with RFC1 expansions with those of published cases.
	1 Stridor, frequent sighs; 2 Hyperkinetic movement, but not including levodopa-induced dyskinesia; Y: Yes; N: No; na: not available; M: Man; W: Woman; MoCA: Montreal Cognitive Assessment; MMSE: Mini Mental State Examination; DBS: deep brain stimulation; PD: Parkinson's disease; MSA-c: multiple system atrophy of the cerebellar type; MSA-p: multiple system atrophy of the parkinsonian type; CANVAS: …
